# Association between telomere length and cognitive function among cognitively unimpaired individuals at risk of Alzheimer’s disease

**DOI:** 10.1101/2023.05.29.23290678

**Authors:** Blanca Rodríguez-Fernández, Gonzalo Sánchez-Benavides, Patricia Genius, Carolina Minguillon, Karine Fauria, Immaculata De Vivo, Arcadi Navarro, Jose Luis Molinuevo, Juan D. Gispert, Aleix Sala-Vila, Natalia Vilor-Tejedor, Marta Crous-Bou, the ALFA study

## Abstract

**INTRODUCTION:** Leukocyte telomere length (LTL) is an objective biomarker of biological aging, and it is proposed to play a crucial role in Alzheimer’s disease (AD) risk. We aimed at evaluating the cross-sectional association between LTL and cognitive performance in middle-aged cognitively unimpaired individuals at increased risk of AD.

**METHODS:** A total of 1,520 participants from the ALFA cohort were included. Relative telomere length was measured in leukocytes through qPCR. LTL was residualized against age and sex, and associations with cognitive performance were assessed in accelerated and decelerated biological aging individuals based on residual LTL (rLTL). Interactions with sex and genetic risk of AD were tested.

**RESULTS:** Non-linear associations were found between LTL and episodic memory (EM). Better EM was associated with longer rLTL among women in the accelerated aging group.

**DISCUSSION:** Results suggest a potential role for telomeres in maintaining cognition in aging with sex-specific patterns.

**Highlights:**

● There is a non-linear association between telomere length and cognitive performance.
● Longer telomeres are suggested to have a beneficial effect on episodic memory.
● The association between telomeres and cognitive performance might be sex-specific.
