## Supplementary Table 1 for "Association between telomere length and cognitive function among cognitively unimpaired individuals at risk of Alzheimer’s disease"

### Sheet: SupplTable1
Supplemental Table 1. Fully adjusted models eximining the association between rLTL and the main cognitive outcomes of the study.
	Episodic Memory							Executive Function							PACC
	Whole sample	All sample	Accelerated aging	Shortp50	Decelerated aging	Longp50		Whole sample	All sample	Accelerated aging	Shortp50	Decelerated aging	Longp50		Whole sample	All sample	Accelerated aging	Shortp50	Decelerated aging	Longp50
	β	(SE, P value)	β	(SE, P value)	β	(SE, P value)		β	(SE, P value)	β	(SE, P value)	β	(SE, P value)		β	(SE, P value)	β	(SE, P value)	β	(SE, P value)
(Intercept)	0.052	(0.076, P value = 0.496)	0.216	(0.113, P value = 0.056)	-0.068	(0.103, P value = 0.510)		-0.104	(0.048, P value = 0.030)	-0.043	(0.075, P value = 0.567)	-0.152	(0.063, P value = 0.015)		0.005	(0.057, P value = 0.936)	0.153	(0.085, P value = 0.074)	-0.111	(0.077, P value = 0.151)
rLTL	0.01	(0.021, P value = 0.650)	0.08	(0.030, P value = 0.007)	-0.048	(0.030, P value = 0.113)		-0.008	(0.013, P value = 0.544)	-0.004	(0.019, P value = 0.826)	-0.026	(0.018, P value = 0.163)		0.003	(0.016, P value = 0.872)	0.044	(0.022, P value = 0.050)	-0.025	(0.023, P value = 0.269)
Age	-0.176	(0.023, P value < 0.0001)	-0.217	(0.032, P value < 0.0001)	-0.131	(0.032, P value < 0.0001)		-0.18	(0.014, P value < 0.0001)	-0.143	(0.021, P value < 0.0001)	-0.215	(0.020, P value < 0.0001)		-0.239	(0.017, P value < 0.0001)	-0.229	(0.024, P value < 0.0001)	-0.246	(0.024, P value < 0.0001)
Sex:Males	-0.251	(0.044, P value < 0.0001)	-0.276	(0.062, P value < 0.0001)	-0.227	(0.064, P value < 0.0001)		0.231	(0.028, P value < 0.0001)	0.243	(0.041, P value < 0.0001)	0.218	(0.039, P value < 0.0001)		-0.158	(0.033, P value < 0.0001)	-0.191	(0.047, P value < 0.0001)	-0.128	(0.048, P value = 0.008)
Education	0.192	(0.022, P value < 0.0001)	0.194	(0.030, P value < 0.0001)	0.18	(0.031, P value < 0.0001)		0.284	(0.014, P value < 0.0001)	0.293	(0.020, P value < 0.0001)	0.275	(0.019, P value < 0.0001)		0.242	(0.016, P value < 0.0001)	0.237	(0.023, P value < 0.0001)	0.241	(0.023, P value < 0.0001)
APOE-ε4 carrier-ship: Non-carriers	0.027	(0.044, P value = 0.545)	0.001	(0.061, P value = 0.992)	0.056	(0.063, P value = 0.376)		-0.01	(0.028, P value = 0.731)	-0.021	(0.040, P value = 0.601)	0.007	(0.038, P value = 0.856)		0.02	(0.033, P value = 0.534)	-0.009	(0.046, P value = 0.845)	0.055	(0.047, P value = 0.248)
PRS-ADnoAPOE	0.01	(0.021, P value = 0.650)	0.019	(0.029, P value = 0.524)	0	(0.030, P value = 0.989)		0	(0.013, P value = 0.988)	0	(0.019, P value = 0.985)	0.001	(0.018, P value = 0.947)		0.012	(0.016, P value = 0.447)	0.023	(0.022, P value = 0.295)	0.004	(0.023, P value = 0.878)
Systolic Blood Pressure	0.009	(0.022, P value = 0.684)	0.043	(0.031, P value = 0.171)	-0.035	(0.032, P value = 0.275)		-0.015	(0.014, P value = 0.279)	-0.005	(0.021, P value = 0.808)	-0.025	(0.020, P value = 0.198)		-0.004	(0.017, P value = 0.825)	-0.002	(0.024, P value = 0.940)	-0.011	(0.024, P value = 0.663)
Family history of AD:Yes	0.079	(0.071, P value = 0.266)	-0.062	(0.107, P value = 0.561)	0.173	(0.094, P value = 0.068)		0.075	(0.045, P value = 0.097)	0.002	(0.071, P value = 0.982)	0.132	(0.058, P value = 0.022)		0.101	(0.053, P value = 0.058)	-0.022	(0.081, P value = 0.789)	0.19	(0.071, P value = 0.008)
N	1517		759		758			1517		759		758			1517		759		758
R2	0.116		0.15		0.103			0.359		0.328		0.399			0.267		0.268		0.275
Legend: AD, Alzheimer's disease; PRS, Polygenic risk score; rLTL, residualized leukocyte telomere length; SE, standard error. Significant P values are marked in bold. All continuous predictors are mean-centered and scaled by 1 standard deviation.
