## Supplementary Table 2 for "Association between telomere length and cognitive function among cognitively unimpaired individuals at risk of Alzheimer’s disease"

### Sheet: SupplTable2
Supplemental Table 2. Interactive effect of rLTL and sex on the main outcomes of the study.
	Episodic Memory							Executive Function							PACC
	Whole sample	All sample	Accelerated aging	Shortp50	Decelerated aging	Longp50		Whole sample	All sample	Accelerated aging	Shortp50	Decelerated aging	Longp50		Whole sample	All sample	Accelerated aging	Shortp50	Decelerated aging	Longp50
	β	(SE, P value)	β	(SE, P value)	β	(SE, P value)		β	(SE, P value)	β	(SE, P value)	β	(SE, P value)		β	(SD, P value)	β	(SE, P value)	β	(SE, P value)
(Intercept)	0.123	(0.039, P value = 0.001)	0.159	(0.053, P value = 0.003)	0.09	(0.056, P value = 0.106)		-0.034	(0.024, P value = 0.159)	-0.04	(0.035, P value = 0.252)	-0.03	(0.034, P value = 0.377)		0.096	(0.029, P value = 0.001)	0.133	(0.040, P value = 0.001)	0.061	(0.042, P value = 0.151)
rLTL	0.032	(0.026, P value = 0.215)	0.118	(0.035, P value = 0.001)	-0.024	(0.037, P value = 0.516)		-0.006	(0.016, P value = 0.694)	-0.002	(0.023, P value = 0.940)	-0.031	(0.022, P value = 0.163)		0.001	(0.019, P value = 0.974)	0.058	(0.026, P value = 0.029)	-0.028	(0.028, P value = 0.312)
Age	-0.178	(0.021, P value < 0.0001)	-0.202	(0.030, P value < 0.0001)	-0.152	(0.030, P value < 0.0001)		-0.189	(0.013, P value < 0.0001)	-0.145	(0.020, P value < 0.0001)	-0.229	(0.019, P value < 0.0001)		-0.246	(0.016, P value < 0.0001)	-0.229	(0.022, P value < 0.0001)	-0.26	(0.023, P value < 0.0001)
Sex:Males	-0.243	(0.044, P value < 0.0001)	-0.252	(0.061, P value < 0.0001)	-0.238	(0.063, P value < 0.0001)		0.225	(0.028, P value < 0.0001)	0.239	(0.040, P value < 0.0001)	0.21	(0.038, P value < 0.0001)		-0.156	(0.033, P value < 0.0001)	-0.186	(0.046, P value < 0.0001)	-0.128	(0.047, P value = 0.007)
Education	0.19	(0.021, P value < 0.0001)	0.19	(0.030, P value < 0.0001)	0.18	(0.031, P value < 0.0001)		0.284	(0.014, P value < 0.0001)	0.292	(0.020, P value < 0.0001)	0.276	(0.019, P value < 0.0001)		0.241	(0.016, P value < 0.0001)	0.237	(0.023, P value < 0.0001)	0.241	(0.023, P value < 0.0001)
APOE-ε4 carrier-ship: Non-carriers	0.019	(0.044, P value = 0.660)	-0.007	(0.061, P value = 0.908)	0.045	(0.062, P value = 0.475)		-0.013	(0.028, P value = 0.645)	-0.022	(0.040, P value = 0.587)	-0.001	(0.038, P value = 0.984)		0.016	(0.033, P value = 0.627)	-0.008	(0.046, P value = 0.855)	0.041	(0.047, P value = 0.383)
rLTL*SexMales	-0.084	(0.045, P value = 0.065)	-0.133	(0.065, P value = 0.043)	-0.086	(0.064, P value = 0.182)		-0.012	(0.029, P value = 0.664)	-0.006	(0.043, P value = 0.886)	0.001	(0.039, P value = 0.972)		-0.009	(0.034, P value = 0.795)	-0.056	(0.049, P value = 0.257)	-0.011	(0.048, P value = 0.819)
N	1520		760		760			1520		760		760			1520		760		760
R2	0.117		0.151		0.101			0.358		0.327		0.396			0.265		0.267		0.27
Legend: AD, Alzheimer's disease; rLTL, residualized leukocyte telomere length; SE, standard error. Significant P values are marked in bold. All continuous predictors are mean-centered and scaled by 1 standard deviation.
