## Supplementary Table 4 for "Association between telomere length and cognitive function among cognitively unimpaired individuals at risk of Alzheimer’s disease"

### Sheet: SupplTable4
Supplemental Table 4. Interactive effect of rLTL and PRS-ADnoAPOE on the main outcomes of the study.
	Episodic Memory							Executive Function							PACC
	Whole sample	All sample	Accelerated aging	Shortp50	Decelerated aging	Longp50		Whole sample	All sample	Accelerated aging	Shortp50	Decelerated aging	Longp50		Whole sample	All sample	Accelerated aging	Shortp50	Decelerated aging	Longp50
	β	(SE, pval)	β	(SE, pval)	β	(SE, pval)		β	(SE, pval)	β	(SE, pval)	β	(SE, pval)		β	(SD, pval)	β	(SE, pval)	β	(SE, pval)
(Intercept)	0.122	(0.039, P value = 0.002)	0.155	(0.053, P value = 0.004)	0.091	(0.056, P value = 0.105)		-0.035	(0.024, P value = 0.156)	-0.04	(0.035, P value = 0.250)	-0.03	(0.034, P value = 0.378)		0.096	(0.029, P value = 0.001)	0.131	(0.040, P value = 0.001)	0.06	(0.042, P value = 0.153)
rLTL	0.005	(0.021, P value = 0.809)	0.079	(0.030, P value = 0.009)	-0.057	(0.031, P value = 0.072)		-0.01	(0.014, P value = 0.453)	-0.003	(0.020, P value = 0.865)	-0.031	(0.019, P value = 0.102)		-0.003	(0.016, P value = 0.845)	0.038	(0.023, P value = 0.093)	-0.035	(0.024, P value = 0.144)
Age	-0.178	(0.021, P value < 0.0001)	-0.201	(0.030, P value < 0.0001)	-0.151	(0.030, P value < 0.0001)		-0.189	(0.013, P value < 0.0001)	-0.145	(0.020, P value < 0.0001)	-0.229	(0.019, P value < 0.0001)		-0.246	(0.016, P value < 0.0001)	-0.228	(0.023, P value < 0.0001)	-0.26	(0.023, P value < 0.0001)
Sex:Males	-0.244	(0.044, P value < 0.0001)	-0.256	(0.061, P value < 0.0001)	-0.236	(0.063, P value < 0.0001)		0.225	(0.028, P value < 0.0001)	0.239	(0.040, P value < 0.0001)	0.21	(0.038, P value < 0.0001)		-0.156	(0.033, P value < 0.0001)	-0.187	(0.046, P value < 0.0001)	-0.127	(0.047, P value = 0.007)
Education	0.192	(0.021, P value < 0.0001)	0.194	(0.030, P value < 0.0001)	0.183	(0.031, P value < 0.0001)		0.284	(0.014, P value < 0.0001)	0.293	(0.020, P value < 0.0001)	0.276	(0.019, P value < 0.0001)		0.242	(0.016, P value < 0.0001)	0.238	(0.023, P value < 0.0001)	0.242	(0.023, P value < 0.0001)
PRS-ADnoAPOE	0.009	(0.021, P value = 0.676)	0.018	(0.030, P value = 0.535)	0.001	(0.030, P value = 0.981)		0	(0.013, P value = 0.996)	0.001	(0.019, P value = 0.962)	0.003	(0.019, P value = 0.891)		0.011	(0.016, P value = 0.486)	0.021	(0.022, P value = 0.343)	0.004	(0.023, P value = 0.865)
APOE-ε4 carrier-ship: Non-carriers	0.022	(0.044, P value = 0.614)	-0.002	(0.061, P value = 0.979)	0.042	(0.063, P value = 0.501)		-0.012	(0.028, P value = 0.657)	-0.021	(0.040, P value = 0.593)	-0.001	(0.038, P value = 0.978)		0.016	(0.033, P value = 0.631)	-0.007	(0.046, P value = 0.877)	0.04	(0.047, P value = 0.398)
rLTL*PRS-ADnoAPOE	-0.004	(0.021, P value = 0.836)	0.002	(0.032, P value = 0.941)	0.016	(0.029, P value = 0.593)		-0.001	(0.013, P value = 0.957)	-0.001	(0.021, P value = 0.980)	0.001	(0.018, P value = 0.945)		0.001	(0.016, P value = 0.958)	0.016	(0.024, P value = 0.491)	0.009	(0.022, P value = 0.684)
N	1520		760		760			1520		760		760			1520		760		760
R2	0.1148		0.1463		0.09936			0.3578		0.3273		0.3959			0.2648		0.267		0.2704
Legend: AD = Alzheimer's disease: PRS= polygenic risk score; rLTL = residualized leukocyte telomere length; SE = standard error. All continuous predictors are mean-centered and scaled by 1 standard deviation. *** p < 0.001; ** p < 0.01; * p < 0.05.
